# Research Letter: Therapeutic targets for haemorrhoidal disease: proteome-wide Mendelian randomisation and colocalization analyses

**DOI:** 10.1101/2023.06.19.23291373

**Authors:** Shifang Li, Meijiao Gong

**Affiliations:** Laboratory of Immunology and Vaccinology, FARAH, ULiège, Liège 4000, Belgium

**Keywords:** Haemorrhoidal disease, Mendelian randomisation, ERLEC1, myxoedema

## Abstract

Human haemorrhoidal disease (HEM) is a common anorectal pathology. However, the etiology of HEM, as well as its molecular mechanism, remains largely unclear. In this study, we applied a two-sample bi-direction Mendelian randomisation (MR) analysis to estimate the causal effects of 4907 plasma proteins on HEM outcomes and investigated the mediating impacts of plasma proteins on HEM risk factors to uncover potential HEM treatment targets by integrating GWASs statistics of HEM and plasma protein levels. Following MR analysis, our study identified 5 probable causal proteins associated with HEM. ERLEC1 and ASPN levels were genetically predicted to be positively and inversely associated with HEM risk, respectively, with strong evidence of colocalization (H4>0.9). The findings of an independent cohort corroborate the causal relationship between these two proteins and HEM. Furthermore, gene expression analysis of haemorrhoidal tissue and normal specimens revealed that ERLEC1 but not ASPN were differentially expressed. By analyzing single-cell ERLEC1 expression in human rectum tissues, ERLEC1 was found to be highly expressed in transient-amplifying cells. Interestingly, a genetically greater risk of myxoedema was linked to an elevated risk of HEM. However, there was no evidence that dorsalgia, hernia, diverticular disease, and ankylosing spondylitis were causally associated with HEM. Furthermore, no association was found between myxoedema and the genetically predicted ERLEC1 and ASPN levels. Overall, this study identified some causal associations of circulating proteins and risk factors with HEM by integrating the largest-to-date plasma proteome and GWASs of HEM. The findings could provide further insight into understanding biological mechanisms for HEM.
