## Supplementary material for "Research Letter: Therapeutic targets for haemorrhoidal disease: proteome-wide Mendelian randomisation and colocalization analyses": The significant MR summary statistics obtained in this study.

### Sheet: S1
The table contains all significant Mendelian randomization (MR) results after stringent filtering was applied. Column description. Category: trait type indicated in MR; exposure: MR exposure trait name; outcome: MR outcome trait name; nsnp: number of instrumental variables; OR: odd ratio; OR_lci95: Lower limit of 95% confidence interval for OR; OR_uci95: Upper limit of 95% confidence interval for…
Category	outcome	expose	method	Nsnp	IVW_beta	IVW_se	IVW_pval	OR	OR_lci95	OR_uci95	Pleiotropy_egger_intercept	Pleiotropy_egger_se	Pleiotropy_egger_pval	F.statics	Method_heterogeneity	MR_Egger_heterogeneity_Q	MR_Egger_heterogeneity_Q_df	MR_Egger_heterogeneity_Q_pval	Method_heterogeneity	Inverse_variance_weighted_heterogeneity_Q	Inverse_variance_weighted_heterogeneity_Q_df	Inverse_variance_weighted_heterogeneity_Q_pval	Method_MR	MR_Egger_beta	MR_Egger_se	MR_Egger_pval	Method_MR	Weighted_median_beta	Weighted_median_se	Weighted_median_pval	Method_MR	Simple_mode_beta	Simple_mode_se	Simple_mode_pval	Method_MR	Weighted_mode_beta	Weighted_mode_se	Weighted_mode_pval	IVW_random_model_pval	Isquared	Rev MR	Colc H4
Protein-->HEM	HEM	FAM172	Wald_ratio	1	-0.32438	0.0609504	1.03e-07	0.722975	0.641566	0.814715	NA	NA	NA	NA		NA	NA	NA		NA	NA	NA		NA	NA	NA		NA	NA	NA		NA	NA	NA		NA	NA	NA	NA	NA	0.582339	0.708588
Protein-->HEM	HEM	ERLEC1	Wald_ratio	1	0.255234	0.0508475	5.18e-07	1.29076	1.16833	1.42603	NA	NA	NA	NA		NA	NA	NA		NA	NA	NA		NA	NA	NA		NA	NA	NA		NA	NA	NA		NA	NA	NA	NA	NA	0.672883	0.964781
Protein-->HEM	HEM	OBP2B	Wald_ratio	1	0.0698678	0.0140275	6.33e-07	1.07237	1.04328	1.10226	NA	NA	NA	NA		NA	NA	NA		NA	NA	NA		NA	NA	NA		NA	NA	NA		NA	NA	NA		NA	NA	NA	NA	NA	0.589337	1.58569e-33
Protein-->HEM	HEM	ASPN	Wald_ratio	1	-0.0517461	0.0107061	1.34e-06	0.94957	0.929852	0.969706	NA	NA	NA	NA		NA	NA	NA		NA	NA	NA		NA	NA	NA		NA	NA	NA		NA	NA	NA		NA	NA	NA	NA	NA	0.134091	0.936422
Protein-->HEM	HEM	MDH1	Wald_ratio	1	-0.268874	0.0582781	3.96e-06	0.764239	0.681745	0.856716	NA	NA	NA	NA		NA	NA	NA		NA	NA	NA		NA	NA	NA		NA	NA	NA		NA	NA	NA		NA	NA	NA	NA	NA	0.766591	0.77268
Risk factors-->HEM	HEM	Myxoedema	IVW	115	0.574341	0.130286	1.04186e-05	1.77596	1.37572	2.29264	-0.000265674	0.00132587	0.841545	83.3194	MR Egger	207.82	113	1.38822e-07	Inverse variance weighted	207.894	114	1.87243e-07	MR Egger	0.627381	0.295269	0.0357847	Weighted median	0.489385	0.169752	0.00393972	Simple mode	0.482114	0.400481	0.231147	Weighted mode	0.455455	0.238809	0.0590123	1.04186e-05	0.442104	0.405578	NA

### Sheet: S2
Traits or diseases associated with the lead cis-pQTL of ERLEC1 (rs2542580) and ASPN (rs10992273) using Phenoscanner
SNP	Trait	P	Beta	PMID	Unit	N
rs10992273	Impedance of arm right	6.54e-25	0.01881	UKBB	IVNT	331279
rs10992273	Impedance of arm left	2.27e-23	0.01826	UKBB	IVNT	331292
rs10992273	Impedance of whole body	1.95e-18	0.01734	UKBB	IVNT	331284
rs10992273	Height	1.6e-13	0.023	25282103	Z-score	252171
rs10992273	Height	5.03e-13	0.01333	UKBB	IVNT	336474
rs2542580	NA	NA	NA	NA	NA	NA
